# Race- and sex-specific disease trajectory in individuals with rare variants in seven cerebrovascular small vessel disease genes: a genotype-first population study

**DOI:** 10.1101/2022.08.11.22278284

**Authors:** Jiang Li, Vida Abedi, Durgesh Chaudhary, Regeneron Genetics Center, Oded Goren, David J. Carey, Karen E. Wain, Ramin Zand

## Abstract

**Background:** This study is aimed to explore the risk for a lifetime or early onset of cardiovascular diseases and diseases within or beyond the circulatory system observed in rare variant(RV) carriers of seven well-characterized monogenic cerebral small vessel disease (CSVD) risk genes (*COL4A1, COL4A2, NOTCH3, HTRA1, TREX1, CTC1*, and *GLA*) using a genotype-first approach within a hospital system population-based biobank cohort.

**Method:** This was a retrospective longitudinal study. MyCode participants with sequenced exomes were temporally split into discovery (n=92,445) and replication (n=81,130) cohorts. A workflow was created to prioritize potentially pathogenic variants by integrating three variant annotation pipelines. After propensity score matching, the number of participants in both discovery and replication cohorts was 2738/5490 and 1695/3410 for carriers/noncarriers, respectively.

**Result:** Most of the RVs identified were in a heterozygous form and disproportionately present in participants with African ancestry. Carriers showed an increased risk for early signs and symptoms of cerebrovascular disease. Cox regression model showed *NOTCH3* (European), *TREX*1 (European), and COL4A1/2 (African) were associated with ischemic stroke. Circulatory diseases were overrepresented in discovery and replication cohorts with an early-onset of cardiovascular phenotypes irrespective of race. Sex- and race-dependent effect for cerebrovascular disease risk was clearly detectable, particularly for *NOTCH3(*HR_earlyonset_ = 2.175[1.391-3.403], p = 0.001), and *TREX*1(HR_earlyonset_ = 4.006[1.797-8.931], p = 0.001). *COL4A*1*/2*(HR_earlyonset_ = 2.163[0.87-5.38], p = 0.097). *HTRA*1 (European) also showed a similar trend of association.

**Conclusion:** Carriers for monogenic CSVD risk genes demonstrated the increased risk for the lifetime or early onset of cerebrovascular disease and diseases within or beyond the circulatory system, some of which in a race- and sex-dependent manner. Our findings support the concept of developing a gene panel of CSVD for population screening of patients with early-onset circulatory diseases.

**Key Points:** *Question:* Is there an increased risk for a lifetime or early onset of cardiovascular diseases and others within or beyond the circulatory system observed in rare variant carriers of seven well-characterized monogenic cerebral small vessel disease (CSVD) risk genes (*COL4A1, COL4A2, NOTCH3, HTRA1, TREX1, CTC*1, and *GLA*)?

*Findings:* In this retrospective longitudinal study of 175K individuals, which were temporally split into discovery (2738/5490) and replication cohorts (1695/3410) for carriers/matched noncarriers, *NOTCH3* (HR*_earlyonset_ = 2.175* for White), *TREX*1 (HR*_earlyonset_ = 4.006* for White), and COL4A1/2 (HR*_earlyonset_ = 2.163* for Black) were associated with ischemic stroke, particularly in female participants. *HTRA*1 also showed a similar trend. Circulatory diseases were overrepresented in discovery and replication cohorts with an early onset of cardiovascular phenotypes irrespective of race.

*Meaning:* Carriers for monogenic CSVD risk genes demonstrated the increased risk for the lifetime or early onset of cardiovascular disease and diseases within or beyond the circulatory system, some of which are race- and sex- dependent.
