## Supplemental Table 1 for "Race- and sex-specific disease trajectory in individuals with rare variants in seven cerebrovascular small vessel disease genes: a genotype-first population study"

### Sheet: etable1
Supplementary Table 1. Distribution of potential pathogenic rare variants in Geisinger MyCode parcipitants and their functional annotation.
Pipeline	Uploaded_variation	Allele	Genotype	Consequence	IMPACT	SYMBOL	HGVSc	HGVSp	Amino_acids	Codons	Uploaded:variation	Existing_variation	SIFT	PolyPhen	AF	AFR_AF	AMR_AF	EAS_AF	EUR_AF	SAS_AF	AA_AF	EA_AF	gnomAD_AF	gnomAD_AFR_AF	gnomAD_AMR_AF	gnomAD_ASJ_AF	gnomAD_EAS_AF	gnomAD_FIN_AF	gnomAD_NFE_AF	gnomAD_OTH_AF	gnomAD_SAS_AF	CLIN_SIG	PUBMED	CADD_PHRED	CADD_RAW	PHENOTYPES	LoFtool
P2	10_122506886_G/A	A	173581/4/0	splice_donor_variant	HIGH	HTRA1	ENST00000368984.8:c.972+1G>A	-	-	-	10:122506886:G:A	rs1432594571,COSV100934766	-	-	-	-	-	-	-	-	-	-	-	-	-	-	-	-	-	-	-	-	-	35	5.98362	Cerebral_arteriopathy__autosomal_dominant__with_subcortical_infarcts_and_leukoencephalopathy__type_2+MIM_morbid+ENSG00000166033,CEREBRAL_ARTERIOPATHY__AUTOSOMAL_RECESSIVE__WITH_SUBCORTICAL_INFARCTS_AND_LEUKOENCEPHALOPATHY+MIM_morbid+ENSG00000166033,MACULAR_DEGENERATION__AGE-RELATED__7+MIM_morbid+ENSG00000166033,Cerebral_autosomal_recessive_arteriopathy-subcortical_infarcts-leukoencephalopathy+Orp…	-
P2	13_110506597_C/T	T	173582/3/0	stop_gained	HIGH	COL4A2	ENST00000360467.7:c.4585C>T	ENSP00000353654.5:p.Gln1529Ter	Q/*	Cag/Tag	13:110506597:C:T	rs1216560732,COSV100847267	-	-	-	-	-	-	-	-	-	-	-	-	-	-	-	-	-	-	-	-	-	49	9.41965	-	0.0908
P2	19_15165393_A/G	G	173583/2/0	stop_lost,NMD_transcript_variant	HIGH	NOTCH3	ENST00000595514.1:c.352T>C	ENSP00000470661.1:p.Ter118ArgextTer6	*/R	Tga/Cga	19:15165393:A:G	rs1425060067	-	-	-	-	-	-	-	-	-	-	-	-	-	-	-	-	-	-	-	likely_benign	-	5.635	0.41884	Infantile_myofibromatosis+DDG2P+ENSG00000074181,CEREBRAL_ARTERIOPATHY__AUTOSOMAL_DOMINANT__WITH_SUBCORTICAL_INFARCTS_AND_LEUKOENCEPHALOPATHY__TYPE_1+MIM_morbid+ENSG00000074181,Lateral_meningocele_syndrome+MIM_morbid+ENSG00000074181,MYOFIBROMATOSIS__INFANTILE__2+MIM_morbid+ENSG00000074181,Cerebral_autosomal_dominant_arteriopathy-subcortical_infarcts-leukoencephalopathy+Orphanet+ENSG00000074181,Inf…	0.0358
P3	19_15180807_G/A	A	173582/3/0	missense_variant	MODERATE	NOTCH3	ENST00000263388.7:c.3016C>T	ENSP00000263388.1:p.Arg1006Cys	R/C	Cgc/Tgc	19:15180807:G:A	rs1555727942,CM971069,COSV54639336	deleterious(0.02)	possibly_damaging(0.846)	-	-	-	-	-	-	-	-	-	-	-	-	-	-	-	-	-	pathogenic	9.3884e+70	23.3	2.93422	Cerebral_autosomal_dominant_arteriopathy_with_subcortical_infarcts_and_leukoencephalopathy_type_1+ClinVar+rs1555727942,ClinVar:_phenotype_not_specified+ClinVar+rs1555727942	0.0358
P2	19_15181164_T/C	C	173584/1/0	splice_acceptor_variant	HIGH	NOTCH3	ENST00000263388.7:c.2793-2A>G	-	-	-	19:15181164:T:C	rs1210017336	-	-	-	-	-	-	-	-	-	-	-	-	-	-	-	-	-	-	-	-	-	34	5.52773	Infantile_myofibromatosis+DDG2P+ENSG00000074181,CEREBRAL_ARTERIOPATHY__AUTOSOMAL_DOMINANT__WITH_SUBCORTICAL_INFARCTS_AND_LEUKOENCEPHALOPATHY__TYPE_1+MIM_morbid+ENSG00000074181,Lateral_meningocele_syndrome+MIM_morbid+ENSG00000074181,MYOFIBROMATOSIS__INFANTILE__2+MIM_morbid+ENSG00000074181,Cerebral_autosomal_dominant_arteriopathy-subcortical_infarcts-leukoencephalopathy+Orphanet+ENSG00000074181,Inf…	0.0358
P3	19_15192449_G/A	A	173583/2/0	missense_variant	MODERATE	NOTCH3	ENST00000263388.7:c.268C>T	ENSP00000263388.1:p.Arg90Cys	R/C	Cgt/Tgt	19:15192449:G:A	rs1555729604,CM971055,COSV54629853	deleterious(0)	possibly_damaging(0.772)	-	-	-	-	-	-	-	-	-	-	-	-	-	-	-	-	-	pathogenic	9.3884e+78	28.6	4.19162	Cerebral_autosomal_dominant_arteriopathy_with_subcortical_infarcts_and_leukoencephalopathy_type_1+ClinVar+rs1555729604,ClinVar:_phenotype_not_specified+ClinVar+rs1555729604,none_provided+ClinVar+rs1555729604	0.0358
P1, P3	19_15192493_C/G	G	173584/1/0	missense_variant	MODERATE	NOTCH3	ENST00000263388.7:c.224G>C	ENSP00000263388.1:p.Arg75Pro	R/P	cGg/cCg	19:15192493:C:G	rs145069047,CM061880,CM156963,COSV54647450	tolerated(0.16)	possibly_damaging(0.884)	-	-	-	-	-	-	-	-	-	-	-	-	-	-	-	-	-	pathogenic	2.23678e+63	20.9	2.20182	Cerebral_autosomal_dominant_arteriopathy_with_subcortical_infarcts_and_leukoencephalopathy+ClinVar+rs145069047,Cerebral_autosomal_dominant_arteriopathy_with_subcortical_infarcts_and_leukoencephalopathy_type_1+ClinVar+rs145069047,ClinVar:_phenotype_not_specified+ClinVar+rs145069047	0.0358
P1	13_110465576_C/T	T	172855/729/1	missense_variant	MODERATE	COL4A2	ENST00000360467.7:c.1948C>T	ENSP00000353654.5:p.Pro650Ser	P/S	Cct/Tct	13:110465576:C:T	rs200735885,CM1310980,COSV64628156	tolerated(0.07)	benign(0.005)	0.0006	0	0	0	0.003	0	0	0.001832	0.001864	6.519e-05	0.00183	0.0007989	0	0.005343	0.00212	0.001661	0.0009153	uncertain_significance,benign	-	9.169	0.777354	ClinVar:_phenotype_not_specified+ClinVar+rs200735885,Optic_nerve_hypoplasia+ClinVar+rs200735885,Porencephaly_2+ClinVar+rs200735885	0.0908
P1	19_15192130_T/C	C	172769/814/2	missense_variant	MODERATE	NOTCH3	ENST00000263388.7:c.509A>G	ENSP00000263388.1:p.His170Arg	H/R	cAt/cGt	19:15192130:T:C	rs147373451,CM107598,COSV104373832	deleterious(0.01)	possibly_damaging(0.777)	0.0014	0	0	0	0.002	0.0051	0.000227	0.001512	0.001842	0.0006292	0.0007538	0	0	4.679e-05	0.002455	0.0008243	0.004608	benign/likely_benign,benign,likely_benign	2.40333e+141	24.9	3.54418	Cerebral_autosomal_dominant_arteriopathy_with_subcortical_infarcts_and_leukoencephalopathy_type_1+ClinVar+rs147373451,ClinVar:_phenotype_not_specified+ClinVar+rs147373451,ClinVar:_phenotype_not_specified+ClinVar+rs147373451,none_provided+ClinVar+rs147373451	0.0358
P1	13_110491334_C/A	A	173249/334/2	missense_variant	MODERATE	COL4A2	ENST00000360467.7:c.3448C>A	ENSP00000353654.5:p.Gln1150Lys	Q/K	Caa/Aaa	13:110491334:C:A	rs62621875,CM120250	tolerated(0.3)	possibly_damaging(0.781)	0.0094	0.034	0.0029	0	0	0	0.01962	0.0004805	0.00176	0.02438	0.002097	0	0	5.714e-05	0.000169	0.001386	3.947e-05	risk_factor,benign,benign/likely_benign	2220924725653280	22.6	2.59097	ClinVar:_phenotype_not_specified+ClinVar+rs62621875,HEMORRHAGE__INTRACEREBRAL__SUSCEPTIBILITY_TO+ClinVar+rs62621875,Porencephaly_2+ClinVar+rs62621875	0.0908
P1	X_101401752_C/T	T	173394/141/50	missense_variant	MODERATE	GLA	ENST00000218516.4:c.427G>A	ENSP00000218516.4:p.Ala143Thr	A/T	Gca/Aca	X:101401752:C:T	rs104894845,CM940852,CM972773,COSV54508001	deleterious(0.02)	possibly_damaging(0.901)	-	-	-	-	-	-	0	0.001338	0.0005451	0.0002279	0.0004011	0.0001336	0	6.247e-05	0.001025	0	0	uncertain_significance,conflicting_interpretations_of_pathogenicity,likely_pathogenic	25741868,24033266,23757202,24082139,24784157,21598360,11668641,15806320,18154965,17532296,20031620,23935525,11889412,7531540,9100224,15091117,16533976,16595074,16773563,17040996,17804462,20360539,21549080,23219219,23430526,24380807,25040344,22805550,25611685,27142856,31566927,27832731,29867742,32011328,18596132,31996269,28799081,11531969,25382311	23.7	3.1435	FABRY_DISEASE+MIM_morbid+ENSG00000102393,FABRY_DISEASE+Orphanet+ENSG00000102393,Cardiomyopathy+ClinVar+rs104894845,Cardiovascular_phenotype+ClinVar+rs104894845,ClinVar:_phenotype_not_specified+ClinVar+rs104894845,ClinVar:_phenotype_not_specified+ClinVar+rs104894845,FABRY_DISEASE+ClinVar+rs104894845,FABRY_DISEASE+ClinVar+rs104894845,FABRY_DISEASE+ClinVar+rs104894845,Primary_familial_hypertrophic_c…	-
P1	13_110512120_G/A	A	173508/76/1	missense_variant	MODERATE	COL4A2	ENST00000360467.7:c.5068G>A	ENSP00000353654.5:p.Ala1690Thr	A/T	Gcc/Acc	13:110512120:G:A	rs201105747,CM120251,COSV64628588	tolerated(0.05)	possibly_damaging(0.58)	0.001	0.0015	0	0.003	0	0	0.00429	0	0.0004902	0.004794	0.0001449	0	0.002117	0	4.432e-05	0	0	risk_factor,benign,benign/likely_benign	2.22092e+39	22.3	2.46353	ClinVar:_phenotype_not_specified+ClinVar+rs201105747,HEMORRHAGE__INTRACEREBRAL__SUSCEPTIBILITY_TO+ClinVar+rs201105747,Porencephaly_2+ClinVar+rs201105747	0.0908
P3	19_15187315_G/A	A	173584/1/0	missense_variant	MODERATE	NOTCH3	ENST00000263388.7:c.1630C>T	ENSP00000263388.1:p.Arg544Cys	R/C	Cgc/Tgc	19:15187315:G:A	rs201118034,CM994179,COSV54631174,COSV54658002	deleterious(0.05)	possibly_damaging(0.462)	0.0002	0	0	0.001	0	0	-	-	0.0003196	0	2.894e-05	0	0.00414	0	0	0	9.806e-05	pathogenic,pathogenic/likely_pathogenic,likely_pathogenic	2.36026e+167	23.1	2.853	Cerebral_autosomal_dominant_arteriopathy_with_subcortical_infarcts_and_leukoencephalopathy_type_1+ClinVar+rs201118034,ClinVar:_phenotype_not_specified+ClinVar+rs201118034,none_provided+ClinVar+rs201118034	0.0358
P1	19_15181023_T/G	G	173457/128/0	missense_variant	MODERATE	NOTCH3	ENST00000263388.7:c.2932A>C	ENSP00000263388.1:p.Ser978Arg	S/R	Agc/Cgc	19:15181023:T:G	rs141956294,HM0711	tolerated(0.35)	benign(0.005)	0.0004	0	0	0	0.002	0	0.0002281	0.0003502	0.0002818	0.0002313	0.0004735	0	0	0	0.0004304	0.0003671	0	uncertain_significance,benign,likely_benign	3179921617879440	20.4	2.13935	Cerebral_autosomal_dominant_arteriopathy_with_subcortical_infarcts_and_leukoencephalopathy_type_1+ClinVar+rs141956294,ClinVar:_phenotype_not_specified+ClinVar+rs141956294	0.0358
P1	X_101403828_G/A	A	173458/100/27	missense_variant	MODERATE	GLA	ENST00000218516.4:c.352C>T	ENSP00000218516.4:p.Arg118Cys	R/C	Cgc/Tgc	X:101403828:G:A	rs148158093,CM061789,COSV54508358	deleterious(0)	possibly_damaging(0.718)	-	-	-	-	-	-	0	0.0005945	0.0002237	7.598e-05	0.0001094	0	0	0	0.000428	0.0004415	0	uncertain_significance,conflicting_interpretations_of_pathogenicity	24033266,23757202,24829596,28646478,20110537,20122163,22551898,23935525,16773563,18830871,21890869,21946453,24365053,24582695,24661928,25468652,22437327,29631605,31566927,28596458,2393552,25179549,28941980,30569317,30773290,29330335,26305465,22205110,26866599,28299312,20716442,23306324	24.3	3.36857	Cardiomyopathy+ClinVar+rs148158093,Cardiovascular_phenotype+ClinVar+rs148158093,ClinVar:_phenotype_not_specified+ClinVar+rs148158093,ClinVar:_phenotype_not_specified+ClinVar+rs148158093,FABRY_DISEASE+ClinVar+rs148158093	-
P1	3_48466996_G/A	A	173408/177/0	missense_variant	MODERATE	TREX1	ENST00000444177.1:c.311G>A	ENSP00000415972.1:p.Arg104His	R/H	cGc/cAc	3:48466996:G:A	rs72556554,CM063221	deleterious(0)	probably_damaging(1)	-	-	-	-	-	-	0.0006809	0.0005814	0.0002083	0.0002526	5.785e-05	0	0	4.738e-05	0.0003714	0.0003269	3.266e-05	risk_factor,pathogenic,pathogenic/likely_pathogenic,benign	2.57419e+183	29.3	4.27403	Aicardi_Goutieres_syndrome_1+ClinVar+rs72556554,Aicardi_Goutieres_syndrome_1+ClinVar+rs72556554,ClinVar:_phenotype_not_specified+ClinVar+rs72556554,Inborn_genetic_diseases+ClinVar+rs72556554,Retinal_vasculopathy_with_cerebral_leukoencephalopathy_and_systemic_manifestations+ClinVar+rs72556554,SYSTEMIC_LUPUS_ERYTHEMATOSUS__SUSCEPTIBILITY_TO+ClinVar+rs72556554	0.174
P1	3_48467375_G/C	C	173543/42/0	missense_variant	MODERATE	TREX1	ENST00000433541.1:c.303G>C	ENSP00000412404.1:p.Arg101Ser	R/S	agG/agC	3:48467375:G:C	rs72556555,CM074606	tolerated(0.35)	benign(0)	0.0008	0.0023	0.0014	0	0	0	0.00227	0	0.0002029	0.002832	8.673e-05	0	0	0	0	0.0001631	3.266e-05	uncertain_significance,likely_benign	17660818	5.108	0.371501	Aicardi_Goutieres_syndrome_1+ClinVar+rs72556555,ClinVar:_phenotype_not_specified+ClinVar+rs72556555	0.174
P2	13_110357595_C/T	T	173542/43/0	stop_gained	HIGH	COL4A2	ENST00000649101.1:c.223C>T	ENSP00000497869.1:p.Gln75Ter	Q/*	Cag/Tag	13:110357595:C:T	rs201411320	-	-	0.0018	0.0068	0	0	0	0	0.002004	0	0.0001858	0.003315	8.025e-05	0	0	0	0	0	0	-	-	1.476	0.021569	-	0.0908
P1	10_122462103_C/A	A	173481/104/0	missense_variant	MODERATE	HTRA1	ENST00000368984.8:c.451C>A	ENSP00000357980.3:p.Gln151Lys	Q/K	Cag/Aag	10:122462103:C:A	rs754645487	deleterious(0.04)	possibly_damaging(0.733)	-	-	-	-	-	-	-	-	0.0001724	0	8.208e-05	0	0	0	0.0002542	0	0.0003586	uncertain_significance	-	26.9	3.9915	Cerebral_arteriopathy__autosomal_dominant__with_subcortical_infarcts_and_leukoencephalopathy__type_2+MIM_morbid+ENSG00000166033,CEREBRAL_ARTERIOPATHY__AUTOSOMAL_RECESSIVE__WITH_SUBCORTICAL_INFARCTS_AND_LEUKOENCEPHALOPATHY+MIM_morbid+ENSG00000166033,MACULAR_DEGENERATION__AGE-RELATED__7+MIM_morbid+ENSG00000166033,Cerebral_autosomal_recessive_arteriopathy-subcortical_infarcts-leukoencephalopathy+Orp…	-
P3	17_8237487_G/A	A	173584/1/0	missense_variant,NMD_transcript_variant	MODERATE	CTC1	ENST00000643543.1:c.680C>T	ENSP00000494323.1:p.Ala227Val	A/V	gCt/gTt	17:8237487:G:A	rs199473673,CM121913	deleterious(0.01)	possibly_damaging(0.767)	0.0002	0	0	0	0.001	0	-	-	0.0001523	0	0	0	0	0.001716	8.828e-06	0	0	pathogenic	1694337122387010	25.5	3.73323	CEREBRORETINAL_MICROANGIOPATHY_WITH_CALCIFICATIONS_AND_CYSTS_1+ClinVar+rs199473673	-
P1	13_110167161_G/C	C	173524/61/0	missense_variant	MODERATE	COL4A1	ENST00000375820.10:c.3946C>G	ENSP00000364979.4:p.Gln1316Glu	Q/E	Caa/Gaa	13:110167161:G:C	rs377122126,CM113806,COSV65424512	tolerated(0.97)	possibly_damaging(0.631)	-	-	-	-	-	-	0	0.0003488	0.0001312	0.0002461	0	0	0	4.62e-05	0.0002462	0	0	benign,uncertain_significance	21625620	21.9	2.36344	PORENCEPHALY_1+DDG2P+ENSG00000187498,Angiopathy__hereditary__with_nephropathy__aneurysms__and_muscle_cramps+MIM_morbid+ENSG00000187498,BRAIN_SMALL_VESSEL_DISEASE_1_WITH_OR_WITHOUT_OCULAR_ANOMALIES+MIM_morbid+ENSG00000187498,HEMORRHAGE__INTRACEREBRAL__SUSCEPTIBILITY_TO+MIM_morbid+ENSG00000187498,MICROANGIOPATHY_AND_LEUKOENCEPHALOPATHY__PONTINE__AUTOSOMAL_DOMINANT+MIM_morbid+ENSG00000187498,Retinal…	0.0123
P1	3_48467569_A/G	G	173503/82/0	missense_variant	MODERATE	TREX1	ENST00000433541.1:c.497A>G	ENSP00000412404.1:p.Tyr166Cys	Y/C	tAt/tGt	3:48467569:A:G	rs370504038,CM074612	deleterious_low_confidence(0)	probably_damaging(0.998)	-	-	-	-	-	-	0	0.0001163	0.0001199	0	2.895e-05	0	0	4.625e-05	0.0002392	0.0001638	0	likely_benign,uncertain_significance	2.12708e+23	25.5	3.71945	Aicardi_Goutieres_syndrome_1+ClinVar+rs370504038,ClinVar:_phenotype_not_specified+ClinVar+rs370504038	0.174
P1	19_15179079_A/C	C	173499/86/0	missense_variant	MODERATE	NOTCH3	ENST00000263388.7:c.3664T>G	ENSP00000263388.1:p.Cys1222Gly	C/G	Tgc/Ggc	19:15179079:A:C	rs199638166,CM1414775	deleterious(0)	probably_damaging(0.999)	-	-	-	-	-	-	0	0.0004652	9.581e-05	6.207e-05	0	0	0	0	0.0002033	0	0	uncertain_significance,pathogenic	25741868	28.6	4.19549	Cerebral_autosomal_dominant_arteriopathy_with_subcortical_infarcts_and_leukoencephalopathy_type_1+ClinVar+rs199638166,ClinVar:_phenotype_not_specified+ClinVar+rs199638166,ClinVar:_phenotype_not_specified+ClinVar+rs199638166	0.0358
P2	17_8231981_C/A	A	173555/30/0	missense_variant,NMD_transcript_variant	MODERATE	CTC1	ENST00000449476.7:c.2202G>T	ENSP00000396018.2:p.Trp734Cys	W/C	tgG/tgT	17:8231981:C:A	rs201879837	deleterious(0)	probably_damaging(0.999)	0.0002	0	0.0014	0	0	0	-	-	8.65e-05	0	8.956e-05	0	0	0	0.0001547	0.0001711	0	uncertain_significance	-	26.2	3.87622	Dyskeratosis_congenita+ClinVar+rs201879837	-
P2	3_48466629_G/A	A	173581/4/0	splice_acceptor_variant	HIGH	TREX1	ENST00000433541.1:c.-345-1G>A	-	-	-	3:48466629:G:A	rs749323787	-	-	-	-	-	-	-	-	-	-	7.601e-05	0	0	0	0.0002178	0	3.546e-05	0	0.0003593	uncertain_significance,pathogenic,benign	-	31	4.43571	Seckel_syndrome+Orphanet+ENSG00000164053,Aicardi-Goutieres_syndrome_1__dominant_and_recessive+DDG2P+ENSG00000213689,AICARDI-GOUTIERES_SYNDROME_1+MIM_morbid+ENSG00000213689,CHILBLAIN_LUPUS_1+MIM_morbid+ENSG00000213689,Systemic_lupus_erythematosus+MIM_morbid+ENSG00000213689,VASCULOPATHY__RETINAL__WITH_CEREBRAL_LEUKOENCEPHALOPATHY_AND_SYSTEMIC_MANIFESTATIONS+MIM_morbid+ENSG00000213689,Aicardi-Goutie…	0.174
P3	10_122506874_G/A	A	173583/2/0	missense_variant	MODERATE	HTRA1	ENST00000368984.8:c.961G>A	ENSP00000357980.3:p.Ala321Thr	A/T	Gcc/Acc	10:122506874:G:A	rs587776449,CM142149,COSV64564822	deleterious(0.02)	probably_damaging(1)	-	-	-	-	-	-	-	-	7.188e-05	0	0	0	0	0.0007992	8.832e-06	0	0	uncertain_significance,pathogenic	24500651	32	4.49849	CARASIL_syndrome+ClinVar+rs587776449,Vascular_dementia+ClinVar+rs587776449	-
P2	13_110428632_T/C	C	173560/25/0	stop_lost	HIGH	COL4A2	ENST00000619688.2:c.280T>C	ENSP00000496868.1:p.Ter94GlnextTer5	*/Q	Taa/Caa	13:110428632:T:C	rs375905269	-	-	-	-	-	-	-	-	0	0.0001221	6.658e-05	0	0	0	0	0	0.000109	0.0004596	0	-	-	3.883	0.265222	-	0.0908
P3	3_48466945_G/A	A	173577/8/0	missense_variant	MODERATE	TREX1	ENST00000444177.1:c.260G>A	ENSP00000415972.1:p.Arg87His	R/H	cGt/cAt	3:48466945:G:A	rs200773268,CM1312059	deleterious(0)	probably_damaging(0.995)	0.0002	0	0.0014	0	0	0	-	-	6.014e-05	6.155e-05	2.892e-05	0	0.0001088	0	4.405e-05	0.0001635	0.0001633	pathogenic,likely_pathogenic	2.57419e+23	27.8	4.10436	Seckel_syndrome+Orphanet+ENSG00000164053,Aicardi-Goutieres_syndrome_1__dominant_and_recessive+DDG2P+ENSG00000213689,AICARDI-GOUTIERES_SYNDROME_1+MIM_morbid+ENSG00000213689,CHILBLAIN_LUPUS_1+MIM_morbid+ENSG00000213689,Systemic_lupus_erythematosus+MIM_morbid+ENSG00000213689,VASCULOPATHY__RETINAL__WITH_CEREBRAL_LEUKOENCEPHALOPATHY_AND_SYSTEMIC_MANIFESTATIONS+MIM_morbid+ENSG00000213689,Aicardi-Goutie…	0.174
P2	13_110192285_C/A	A	173584/1/0	splice_acceptor_variant	HIGH	COL4A1	ENST00000375820.10:c.1466-1G>T	-	-	-	13:110192285:C:A	rs201606177	-	-	-	-	-	-	-	-	-	-	4.774e-05	0	0	0	0	0	0.0001056	0	0	-	-	33	5.02213	PORENCEPHALY_1+DDG2P+ENSG00000187498,Angiopathy__hereditary__with_nephropathy__aneurysms__and_muscle_cramps+MIM_morbid+ENSG00000187498,BRAIN_SMALL_VESSEL_DISEASE_1_WITH_OR_WITHOUT_OCULAR_ANOMALIES+MIM_morbid+ENSG00000187498,HEMORRHAGE__INTRACEREBRAL__SUSCEPTIBILITY_TO+MIM_morbid+ENSG00000187498,MICROANGIOPATHY_AND_LEUKOENCEPHALOPATHY__PONTINE__AUTOSOMAL_DOMINANT+MIM_morbid+ENSG00000187498,Retinal…	0.0123
P3	17_8231334_C/T	T	173583/2/0	missense_variant,NMD_transcript_variant	MODERATE	CTC1	ENST00000449476.7:c.2506G>A	ENSP00000396018.2:p.Val836Met	V/M	Gtg/Atg	17:8231334:C:T	rs369255297,CM121577	tolerated(0.16)	benign(0.052)	-	-	-	-	-	-	0.0005084	0	2.821e-05	0.0004527	0	0	0	0	0	0	0	uncertain_significance,pathogenic	2.22672e+39	8.543	0.709594	CEREBRORETINAL_MICROANGIOPATHY_WITH_CALCIFICATIONS_AND_CYSTS+DDG2P+ENSG00000178971,CEREBRORETINAL_MICROANGIOPATHY_WITH_CALCIFICATIONS_AND_CYSTS_1+MIM_morbid+ENSG00000178971,Coats_plus_syndrome+Orphanet+ENSG00000178971,Dyskeratosis_congenita+Orphanet+ENSG00000178971,CEREBRORETINAL_MICROANGIOPATHY_WITH_CALCIFICATIONS_AND_CYSTS_1+ClinVar+rs369255297,Dyskeratosis_congenita+ClinVar+rs369255297	-
P2	13_110438001_G/T	T	173578/7/0	splice_acceptor_variant	HIGH	COL4A2	ENST00000360467.7:c.826-1G>T	-	-	-	13:110438001:G:T	rs759452442	-	-	-	-	-	-	-	-	-	-	2.809e-05	0	0	0	0	0	6.185e-05	0	0	-	-	32	4.50841	-	0.0908
P2	13_110209941_T/A	A	173568/17/0	stop_lost	HIGH	COL4A1	ENST00000648966.1:c.534A>T	ENSP00000497533.1:p.Ter178TyrextTer11	*/Y	taA/taT	13:110209941:T:A	rs528886135	-	-	0.0002	0	0	0	0.001	0	-	-	2.793e-05	0	0	0	0	0	6.168e-05	0	0	-	-	0.326	-0.290756	-	0.0123
P2	3_48467073_A/G	G	173582/3/0	start_lost/missense_variant	HIGH/MODERATE	TREX1	ENST00000433541.1:c.1A>G	ENSP00000412404.1:p.Met1?	M/V	Atg/Gtg	3:48467073:A:G	rs761526437,COSV56498037	tolerated_low_confidence(0.26)	benign(0)	-	-	-	-	-	-	-	-	2.788e-05	0	0	0.0003975	0	0	8.817e-06	0.0001631	3.266e-05	uncertain_significance	-	0.594	-0.169281	Aicardi_Goutieres_syndrome_1+ClinVar+rs761526437,Aicardi_Goutieres_syndrome_1+ClinVar+rs761526437,Retinal_vasculopathy_with_cerebral_leukoencephalopathy_and_systemic_manifestations+ClinVar+rs761526437	0.174
P3	19_15187273_G/A	A	173578/7/0	missense_variant	MODERATE	NOTCH3	ENST00000263388.7:c.1672C>T	ENSP00000263388.1:p.Arg558Cys	R/C	Cgc/Tgc	19:15187273:G:A	rs75068032,CM961046,COSV54632514	deleterious(0.02)	possibly_damaging(0.86)	-	-	-	-	-	-	-	-	2.39e-05	0	0	0	0	0	5.289e-05	0	0	pathogenic,likely_pathogenic	8.87848e+141	29.4	4.27914	Cerebral_autosomal_dominant_arteriopathy_with_subcortical_infarcts_and_leukoencephalopathy_type_1+ClinVar+rs75068032,ClinVar:_phenotype_not_specified+ClinVar+rs75068032,none_provided+ClinVar+rs75068032	0.0358
P2	3_48467163_G/A	A	173584/1/0	missense_variant	MODERATE	TREX1	ENST00000433541.1:c.91G>A	ENSP00000412404.1:p.Glu31Lys	E/K	Gaa/Aaa	3:48467163:G:A	rs768724007	tolerated(0.15)	benign(0.025)	-	-	-	-	-	-	-	-	1.997e-05	0	0	0	0	0	4.431e-05	0	0	-	-	18.02	1.83944	Aicardi_Goutieres_syndrome_1+ClinVar+rs768724007	0.174
P2	13_110429953_T/A	A	173574/11/0	stop_gained	HIGH	COL4A2	ENST00000360467.7:c.546T>A	ENSP00000353654.5:p.Tyr182Ter	Y/*	taT/taA	13:110429953:T:A	rs535492357	-	-	-	-	-	-	-	-	-	-	1.718e-05	0	0	0	0	0	3.708e-05	0	0	-	-	34	5.38404	-	0.0908
P2	13_110307859_G/C	C	173575/10/0	splice_acceptor_variant	HIGH	COL4A2	ENST00000360467.7:c.-44-1G>C	-	-	-	13:110307859:G:C	rs373395207	-	-	-	-	-	-	-	-	0	0.0001201	1.713e-05	0	0	0	0	0	3.795e-05	0	0	-	-	31	4.38164	Porencephaly_2+DDG2P+ENSG00000134871,BRAIN_SMALL_VESSEL_DISEASE_2+MIM_morbid+ENSG00000134871,HEMORRHAGE__INTRACEREBRAL__SUSCEPTIBILITY_TO+MIM_morbid+ENSG00000134871,Familial_porencephaly+Orphanet+ENSG00000134871	0.0908
P2	17_8248036_T/A	A	173561/24/0	start_lost,NMD_transcript_variant	HIGH	CTC1	ENST00000449476.7:c.1A>T	ENSP00000396018.2:p.Met1?	M/L	Atg/Ttg	17:8248036:T:A	rs779499831	tolerated_low_confidence(0.07)	probably_damaging(0.95)	-	-	-	-	-	-	-	-	1.687e-05	0	0	0	0	0	3.751e-05	0	0	-	2226719829111000	23.3	2.92158	Dyskeratosis_congenita+ClinVar+rs779499831	-
P2	13_110242665_G/A	A	173580/5/0	stop_gained	HIGH	COL4A1	ENST00000648695.1:c.34C>T	ENSP00000497713.1:p.Arg12Ter	R/*	Cga/Tga	13:110242665:G:A	rs372280352	-	-	-	-	-	-	-	-	0.000227	0	1.591e-05	6.152e-05	0	0	5.437e-05	0	1.758e-05	0	0	-	-	2.309	0.123395	-	0.0123
P2	13_110503936_C/T	T	173556/29/0	stop_gained	HIGH	COL4A2	ENST00000360467.7:c.4228C>T	ENSP00000353654.5:p.Arg1410Ter	R/*	Cga/Tga	13:110503936:C:T	rs752813292,COSV100847392	-	-	-	-	-	-	-	-	-	-	1.29e-05	0	0	0	0	4.742e-05	1.872e-05	0	0	-	-	45	8.78552	-	0.0908
P2	13_110424998_G/A	A	173572/13/0	splice_donor_variant	HIGH	COL4A2	ENST00000360467.7:c.360+1G>A	-	-	-	13:110424998:G:A	rs759305120	-	-	-	-	-	-	-	-	-	-	1.202e-05	0	0	0	0	0	1.765e-05	0.0001649	0	-	-	34	5.35159	-	0.0908
P2	3_48467064_G/C	C	173584/1/0	missense_variant	MODERATE	TREX1	ENST00000444177.1:c.379G>C	ENSP00000415972.1:p.Glu127Gln	E/Q	Gag/Cag	3:48467064:G:C	rs760855700	deleterious(0.04)	probably_damaging(0.988)	-	-	-	-	-	-	-	-	1.195e-05	0	0	0	0	0	2.644e-05	0	0	-	-	32	4.46075	-	0.174
P3	3_48467322_G/A	A	173527/58/0	missense_variant	MODERATE	TREX1	ENST00000433541.1:c.250G>A	ENSP00000412404.1:p.Ala84Thr	A/T	Gcc/Acc	3:48467322:G:A	rs766785968,CM1313197	deleterious(0.01)	possibly_damaging(0.721)	-	-	-	-	-	-	-	-	1.195e-05	0	0	0	5.44e-05	0	1.763e-05	0	0	uncertain_significance,likely_pathogenic	24300241	25.2	3.63263	Aicardi_Goutieres_syndrome_1+ClinVar+rs766785968,ClinVar:_phenotype_not_specified+ClinVar+rs766785968	0.174
P3	10_122506796_G/A	A	173578/7/0	missense_variant	MODERATE	HTRA1	ENST00000368984.8:c.883G>A	ENSP00000357980.3:p.Gly295Arg	G/R	Ggg/Agg	10:122506796:G:A	rs587776873,CM108428,COSV64563405	deleterious(0)	probably_damaging(1)	-	-	-	-	-	-	-	-	1.194e-05	0	0	0	0	0	2.639e-05	0	0	pathogenic	21115960	32	4.46363	CARASIL_syndrome+ClinVar+rs587776873	-
P3	10_122489616_T/C	C	173584/1/0	missense_variant	MODERATE	HTRA1	ENST00000368984.8:c.767T>C	ENSP00000357980.3:p.Ile256Thr	I/T	aTt/aCt	10:122489616:T:C	rs201305795	deleterious(0.04)	probably_damaging(0.993)	0.0002	0.0008	0	0	0	0	-	-	1.193e-05	0.0001231	0	0	5.437e-05	0	0	0	0	pathogenic	-	25.4	3.70531	Cerebral_arteriopathy__autosomal_dominant__with_subcortical_infarcts_and_leukoencephalopathy__type_2+ClinVar+rs201305795	-
P2	13_110469231_C/T	T	173553/32/0	stop_gained	HIGH	COL4A2	ENST00000360467.7:c.2110C>T	ENSP00000353654.5:p.Arg704Ter	R/*	Cga/Tga	13:110469231:C:T	rs753109070	-	-	-	-	-	-	-	-	-	-	9.174e-06	0	0	0	0	0	1.031e-05	0	3.743e-05	-	-	40	7.88928	-	0.0908
P3	19_15185371_G/A	A	173578/7/0	missense_variant	MODERATE	NOTCH3	ENST00000263388.7:c.2182C>T	ENSP00000263388.1:p.Arg728Cys	R/C	Cgc/Tgc	19:15185371:G:A	rs1057519101,CM971067,COSV54628402	deleterious(0.02)	possibly_damaging(0.601)	-	-	-	-	-	-	-	-	8.2e-06	0	0	0	0	0	1.834e-05	0	0	likely_pathogenic	-	26.4	3.90334	ClinVar:_phenotype_not_specified+ClinVar+rs1057519101	0.0358
P2	13_110439828_C/T	T	173584/1/0	stop_gained	HIGH	COL4A2	ENST00000360467.7:c.952C>T	ENSP00000353654.5:p.Gln318Ter	Q/*	Cag/Tag	13:110439828:C:T	rs768030086,COSV64628383	-	-	-	-	-	-	-	-	-	-	8.021e-06	0	5.804e-05	0	0	0	0	0	0	-	-	37	6.98214	-	0.0908
P3	17_8237392_C/T	T	173578/7/0	missense_variant,NMD_transcript_variant	MODERATE	CTC1	ENST00000449476.7:c.670G>A	ENSP00000396018.2:p.Val224Met	V/M	Gtg/Atg	17:8237392:C:T	rs387907080,CM121578	deleterious(0)	probably_damaging(0.999)	-	-	-	-	-	-	-	-	8.014e-06	0	5.792e-05	0	0	0	0	0	0	pathogenic,likely_pathogenic	1.80761e+31	24.2	3.34608	CEREBRORETINAL_MICROANGIOPATHY_WITH_CALCIFICATIONS_AND_CYSTS_1+ClinVar+rs387907080,Dyskeratosis_congenita+ClinVar+rs387907080	-
P1	19_15179115_G/A	A	173561/24/0	missense_variant	MODERATE	NOTCH3	ENST00000263388.7:c.3628C>T	ENSP00000263388.1:p.Arg1210Cys	R/C	Cgc/Tgc	19:15179115:G:A	rs758961316,CM1615084	deleterious(0)	possibly_damaging(0.582)	-	-	-	-	-	-	-	-	7.987e-06	0	0	0	0	0	8.843e-06	0	3.267e-05	-	-	31	4.3919	-	0.0358
P3	3_48466995_C/T	T	173577/8/0	missense_variant	MODERATE	TREX1	ENST00000444177.1:c.310C>T	ENSP00000415972.1:p.Arg104Cys	R/C	Cgc/Tgc	3:48466995:C:T	rs760838030	deleterious(0)	probably_damaging(1)	-	-	-	-	-	-	-	-	7.979e-06	0	2.892e-05	0	0	0	0	0	3.266e-05	likely_pathogenic	2408804126633540	28.5	4.18576	Aicardi_Goutieres_syndrome_1+ClinVar+rs760838030	0.174
P2	13_110210116_A/G	G	173577/8/0	stop_lost	HIGH	COL4A1	ENST00000649484.1:c.445T>C	ENSP00000497355.1:p.Ter149ArgextTer15	*/R	Tga/Cga	13:110210116:A:G	rs977406712	-	-	-	-	-	-	-	-	-	-	7.961e-06	0	0	0	0	0	1.761e-05	0	0	-	-	2.981	0.187412	-	0.0123
P2, P3	10_122489438_C/T	T	173584/1/0	stop_gained	HIGH	HTRA1	ENST00000368984.8:c.589C>T	ENSP00000357980.3:p.Arg197Ter	R/*	Cga/Tga	10:122489438:C:T	rs1438223502	-	-	-	-	-	-	-	-	-	-	7.952e-06	0	0	0	0	4.619e-05	0	0.0001629	0	pathogenic	-	37	7.10626	ClinVar:_phenotype_not_specified+ClinVar+rs1438223502	-
P2	17_8248035_A/T	T	173580/5/0	start_lost,NMD_transcript_variant	HIGH	CTC1	ENST00000449476.7:c.2T>A	ENSP00000396018.2:p.Met1?	M/K	aTg/aAg	17:8248035:A:T	rs1299853886	deleterious_low_confidence(0)	probably_damaging(0.991)	-	-	-	-	-	-	-	-	4.207e-06	0	0	0	0	0	9.354e-06	0	0	-	-	24.7	3.49027	-	-
P2	13_110462385_G/A	A	173582/3/0	splice_donor_variant	HIGH	COL4A2	ENST00000360467.7:c.1776+1G>A	-	-	-	13:110462385:G:A	rs886039602,COSV64630141	-	-	-	-	-	-	-	-	-	-	4.11e-06	0	2.912e-05	0	0	0	0	0	0	uncertain_significance,pathogenic	30315939	34	5.7495	ClinVar:_phenotype_not_specified+ClinVar+rs886039602,Porencephaly_2+ClinVar+rs886039602	0.0908
P2	13_110495443_C/T	T	173583/2/0	stop_gained	HIGH	COL4A2	ENST00000360467.7:c.3736C>T	ENSP00000353654.5:p.Gln1246Ter	Q/*	Cag/Tag	13:110495443:C:T	rs369940160	-	-	-	-	-	-	-	-	0	0.0001204	4.062e-06	0	0	0	0	0	9.052e-06	0	0	-	-	41	8.19246	-	0.0908
P2	19_15165506_G/A	A	173582/3/0	stop_gained/missense_variant,NMD_transcript_variant	HIGH/MODERATE	NOTCH3	ENST00000263388.7:c.5677C>T	ENSP00000263388.1:p.Arg1893Ter	R/*	Cga/Tga	19:15165506:G:A	rs535683988,CM136159	-	-	-	-	-	-	-	-	-	-	4.021e-06	0	0	0	0	0	0	0	3.271e-05	-	-	44	8.61426	-	0.0358
P2	13_110308119_T/A	A	173583/2/0	stop_gained	HIGH	COL4A2	ENST00000360467.7:c.95T>A	ENSP00000353654.5:p.Leu32Ter	L/*	tTg/tAg	13:110308119:T:A	rs1170159832	-	-	-	-	-	-	-	-	-	-	4.017e-06	0	0	0	0	0	8.858e-06	0	0	-	-	44	8.59292	Porencephaly_2+DDG2P+ENSG00000134871,BRAIN_SMALL_VESSEL_DISEASE_2+MIM_morbid+ENSG00000134871,HEMORRHAGE__INTRACEREBRAL__SUSCEPTIBILITY_TO+MIM_morbid+ENSG00000134871,Familial_porencephaly+Orphanet+ENSG00000134871	0.0908
P2	13_110462113_G/A	A	173577/8/0	splice_acceptor_variant	HIGH	COL4A2	ENST00000360467.7:c.1597-1G>A	-	-	-	13:110462113:G:A	rs745376502	-	-	-	-	-	-	-	-	-	-	4.007e-06	0	0	0	0	0	8.829e-06	0	0	uncertain_significance	-	34	5.57208	Porencephaly_2+ClinVar+rs745376502	0.0908
P2	13_110205493_C/T	T	173581/4/0	splice_donor_variant	HIGH	COL4A1	ENST00000375820.10:c.903+1G>A	-	-	-	13:110205493:C:T	rs1363290269,COSV65423731	-	-	-	-	-	-	-	-	-	-	3.998e-06	0	0	0	0	0	0	0	3.267e-05	-	-	30	4.35585	-	0.0123
P3	19_15187126_G/A	A	173577/8/0	missense_variant	MODERATE	NOTCH3	ENST00000263388.7:c.1819C>T	ENSP00000263388.1:p.Arg607Cys	R/C	Cgc/Tgc	19:15187126:G:A	rs777751303,CM003019	tolerated(0.18)	possibly_damaging(0.892)	-	-	-	-	-	-	-	-	3.998e-06	0	0	0	5.442e-05	0	0	0	0	pathogenic,likely_pathogenic	3.03111e+71	25.1	3.60685	Cerebral_autosomal_dominant_arteriopathy_with_subcortical_infarcts_and_leukoencephalopathy_type_1+ClinVar+rs777751303,ClinVar:_phenotype_not_specified+ClinVar+rs777751303,none_provided+ClinVar+rs777751303	0.0358
P3	13_110210163_C/T	T	173584/1/0	missense_variant	MODERATE	COL4A1	ENST00000375820.10:c.518G>A	ENSP00000364979.4:p.Gly173Asp	G/D	gGt/gAt	13:110210163:C:T	rs567124920	deleterious(0)	probably_damaging(1)	-	-	-	-	-	-	-	-	3.996e-06	0	0	0	0	0	8.871e-06	0	0	likely_pathogenic	-	25.8	3.78849	ClinVar:_phenotype_not_specified+ClinVar+rs567124920	0.0123
P3	19_15185632_C/A	A	173584/1/0	missense_variant	MODERATE	NOTCH3	ENST00000263388.7:c.1999G>T	ENSP00000263388.1:p.Gly667Cys	G/C	Ggc/Tgc	19:15185632:C:A	rs376046941,CM125169	tolerated(0.15)	possibly_damaging(0.503)	-	-	-	-	-	-	-	-	3.987e-06	0	0	0	0	0	8.796e-06	0	0	pathogenic	-	22.2	2.43059	ClinVar:_phenotype_not_specified+ClinVar+rs376046941	0.0358
P2	13_110211923_C/A	A	172528/1057/0	splice_acceptor_variant	HIGH	COL4A1	ENST00000375820.10:c.388-1G>T	-	-	-	13:110211923:C:A	rs766209938,COSV65431514	-	-	-	-	-	-	-	-	-	-	3.979e-06	0	0	0	0	0	8.799e-06	0	0	-	-	33	4.77094	-	0.0123
P2	10_122512066_G/A	A	173584/1/0	splice_donor_variant	HIGH	HTRA1	ENST00000368984.8:c.1274+1G>A	-	-	-	10:122512066:G:A	rs751805574,COSV64563194	-	-	-	-	-	-	-	-	-	-	3.978e-06	0	0	0	5.437e-05	0	0	0	0	-	-	35	6.03533	-	-
P2	13_110428584_G/A	A	173566/19/0	missense_variant	MODERATE	COL4A2	ENST00000619688.2:c.232G>A	ENSP00000496868.1:p.Val78Met	V/M	Gtg/Atg	13:110428584:G:A	rs1447989149,COSV64624880	tolerated(0.2)	unknown(0)	-	-	-	-	-	-	-	-	0	0	0	0	0	0	0	0	0	-	-	33	4.78342	-	0.0908
P2	19_15167362_C/T	T	173581/4/0	stop_gained	HIGH	NOTCH3	ENST00000263388.7:c.5249G>A	ENSP00000263388.1:p.Trp1750Ter	W/*	tGg/tAg	19:15167362:C:T	rs1461629418,COSV99658182	-	-	-	-	-	-	-	-	-	-	0	0	0	0	0	0	0	0	0	-	-	50	9.48623	-	0.0358
